# Individualized epidemic spreading models predict epilepsy surgery outcomes: a pseudo-prospective study

**DOI:** 10.1101/2023.03.16.23287370

**Authors:** Ana. P. Millán, Elisabeth C.W. van Straaten, Cornelis J. Stam, Ida A. Nissen, Sander Idema, Piet Van Mieghem, Arjan Hillebrand

## Abstract

Epilepsy surgery is the treatment of choice for drug-resistant epilepsy patients, but up to 50% of patients continue to have seizures one year after the resection. In order to aid presurgical planning and predict postsurgical outcome in a patient-by-patient basis, we developed a framework of individualized computational models that combine epidemic spreading with patient-specific connectivity and epileptogeneity maps: the Epidemic Spreading Seizure and Epilepsy Surgery framework (ESSES). The ESSES parameters were fitted in a retrospective study (*N* = 15) to reproduce invasive electroencephalography (iEEG)-recorded seizures. ESSES could not only reproduce the iEEG-recorded seizures, but significantly better so for patients with good (seizure-free, SF) than bad (non-seizure-free, NSF) outcome (area under the curve *AUC* = 0.73). Once the model parameters were set in the retrospective study, ESSES can be applied also to patients without iEEG data. We illustrate here the clinical applicability of ESSES with a *pseudo-prospective study* (*N* = 34) with a blind setting (to the resection strategy and surgical outcome) that emulated the presurgical conditions. ESSES could predict the chances of good outcome after *any* resection by finding patient-specific optimal resection strategies, which we found to be smaller for SF than NSF patients, suggesting an intrinsic difference in the network organization or presurgical evaluation results of NSF patients. The actual surgical plan also overlapped more with the optimal resection, and had a larger effect in decreasing modeled seizure propagation, for SF patients than for NSF patients. Overall, ESSES could correctly predict 75% of NSF and 80.8% of SF cases pseudo-prospectively. Our results show that individualised computational models may inform surgical planning by suggesting optimal resections and providing information on the likelihood of a good outcome after a proposed resection. This is the first time that such a model is validated on a fully independent cohort without the need for iEEG recordings.
