## Supplementary material for "Individualized epidemic spreading models predict epilepsy surgery outcomes: a pseudo-prospective study": database_to_BNA

### Sheet: Database Regions
Lobe	Sublobes
Frontal	Orbital
	Basal
	Parasagital
	Periventricular
	Lateral
	Operculum
Temporal	Hippocampus
	Amygdala
	Uncus
	Anterior-neocortical
	Posterior-neocortical
	Gyrus-parahippocampalis
Insula	Anterior
	Posterior
Central	Central
Parietal	Parietal
Occipital	Occipital

### Sheet: BNA
Lobe	Gyrus	Left and Right Hemisphere	Label ID.L	Label ID.R		Anatomical and modified Cyto-architectonic descriptions	castor_sublobe
Frontal Lobe	SFG, Superior Frontal Gyrus	SFG_L(R)_7_1	1	2	A8m, medial area 8		frontal parasagittal
		SFG_L(R)_7_2	3	4	A8dl, dorsolateral area 8		frontal lateral
		SFG_L(R)_7_3	5	6	A9l, lateral area 9		frontal lateral
		SFG_L(R)_7_4	7	8	A6dl, dorsolateral area 6		frontal lateral
		SFG_L(R)_7_5	9	10	A6m, medial area 6		frontal parasagittal
		SFG_L(R)_7_6	11	12	A9m,medial area 9		frontal parasagittal
		SFG_L(R)_7_7	13	14	A10m, medial area 10		frontal parasagittal
	MFG, Middle Frontal Gyrus	MFG_L(R)_7_1	15	16	A9/46d, dorsal area 9/46		frontal lateral
		MFG_L(R)_7_2	17	18	IFJ, inferior frontal junction		frontal lateral
		MFG_L(R)_7_3	19	20	A46, area 46		frontal lateral
		MFG_L(R)_7_4	21	22	A9/46v, ventral area 9/46		frontal lateral
		MFG_L(R)_7_5	23	24	A8vl, ventrolateral area 8		frontal lateral
		MFG_L(R)_7_6	25	26	A6vl, ventrolateral area 6		frontal lateral
		MFG_L(R)_7_7	27	28	A10l, lateral area10		frontal lateral
	IFG, Inferior Frontal Gyrus	IFG_L(R)_6_1	29	30	A44d,dorsal area 44		frontal lateral
		IFG_L(R)_6_2	31	32	IFS, inferior frontal sulcus		frontal lateral
		IFG_L(R)_6_3	33	34	A45c, caudal area 45		frontal lateral
		IFG_L(R)_6_4	35	36	A45r, rostral area 45		frontal lateral
		IFG_L(R)_6_5	37	38	A44op, opercular area 44		frontal operculum
		IFG_L(R)_6_6	39	40	A44v, ventral area 44		frontal lateral
	OrG, Orbital Gyrus	OrG_L(R)_6_1	41	42	A14m, medial area 14		frontal orbital
		OrG_L(R)_6_2	43	44	A12/47o, orbital area 12/47		frontal basal
		OrG_L(R)_6_3	45	46	A11l, lateral area 11		frontal orbital
		OrG_L(R)_6_4	47	48	A11m, medial area 11		frontal orbital
		OrG_L(R)_6_5	49	50	A13, area 13		frontal orbital
		OrG_L(R)_6_6	51	52	A12/47l, lateral area 12/47		frontal basal
	PrG, Precentral Gyrus	PrG_L(R)_6_1	53	54	A4hf, area 4(head and face region)		central
		PrG_L(R)_6_2	55	56	A6cdl, caudal dorsolateral area 6		central
		PrG_L(R)_6_3	57	58	A4ul, area 4(upper limb region)		central
		PrG_L(R)_6_4	59	60	A4t, area 4(trunk region)		central
		PrG_L(R)_6_5	61	62	A4tl, area 4(tongue and larynx region)		central
		PrG_L(R)_6_6	63	64	A6cvl, caudal ventrolateral area 6		frontal lateral
	PCL, Paracentral Lobule	PCL_L(R)_2_1	65	66	A1/2/3ll, area1/2/3 (lower limb region)		central
		PCL_L(R)_2_2	67	68	A4ll, area 4, (lower limb region)		central
Temporal Lobe	STG, Superior Temporal Gyrus	STG_L(R)_6_1	69	70	A38m, medial area 38		temporal anterior neocortical
		STG_L(R)_6_2	71	72	A41/42, area 41/42		temporal posterior neocortical
		STG_L(R)_6_3	73	74	TE1.0 and TE1.2		temporal anterior neocortical
		STG_L(R)_6_4	75	76	A22c, caudal area 22		temporal posterior neocortical
		STG_L(R)_6_5	77	78	A38l, lateral area 38		temporal anterior neocortical
		STG_L(R)_6_6	79	80	A22r, rostral area 22		temporal anterior neocortical
	MTG, Middle Temporal Gyrus	MTG_L(R)_4_1	81	82	A21c, caudal area 21		temporal posterior neocortical
		MTG_L(R)_4_2	83	84	A21r, rostral area 21		temporal anterior neocortical
		MTG_L(R)_4_3	85	86	A37dl, dorsolateral area37		temporal posterior neocortical
		MTG_L(R)_4_4	87	88	aSTS, anterior superior temporal sulcus		temporal anterior neocortical
	ITG, Inferior Temporal Gyrus	ITG_L(R)_7_1	89	90	A20iv, intermediate ventral area 20		temporal anterior neocortical
		ITG_L(R)_7_2	91	92	A37elv, extreme lateroventral area37		temporal posterior neocortical
		ITG_L(R)_7_3	93	94	A20r, rostral area 20		temporal anterior neocortical
		ITG_L(R)_7_4	95	96	A20il, intermediate lateral area 20		temporal anterior neocortical
		ITG_L(R)_7_5	97	98	A37vl, ventrolateral area 37		temporal posterior neocortical
		ITG_L(R)_7_6	99	100	A20cl, caudolateral of area 20		temporal posterior neocortical
		ITG_L(R)_7_7	101	102	A20cv, caudoventral of area 20		temporal anterior neocortical
	FuG, Fusiform Gyrus	FuG_L(R)_3_1	103	104	A20rv, rostroventral area 20		anterior half: temp ant neocrt, posterior half: tem post neocrt
		FuG_L(R)_3_2	105	106	A37mv, medioventral area37		temporal posterior neocortical
		FuG_L(R)_3_3	107	108	A37lv, lateroventral area37		temporal posterior neocortical
	PhG, Parahippocampal Gyrus	PhG_L(R)_6_1	109	110	A35/36r, rostral area 35/36		temporal parahippocampal
		PhG_L(R)_6_2	111	112	A35/36c, caudal area 35/36		temporal parahippocampal
		PhG_L(R)_6_3	113	114	TL, area TL (lateral PPHC, posterior parahippocampal gyrus)		temporal parahippocampal
		PhG_L(R)_6_4	115	116	A28/34, area 28/34 (EC, entorhinal cortex)		temporal parahippocampal
		PhG_L(R)_6_5	117	118	TI, area TI(temporal agranular insular cortex)		temporal parahippocampal
		PhG_L(R)_6_6	119	120	TH, area TH (medial PPHC)		temporal parahippocampal
	pSTS, posterior Superior Temporal Sulcus	pSTS_L(R)_2_1	121	122	rpSTS, rostroposterior superior temporal sulcus		temporal posterior neocortical
		pSTS_L(R)_2_2	123	124	cpSTS, caudoposterior superior temporal sulcus		temporal posterior neocortical
Parietal Lobe	SPL, Superior Parietal Lobule	SPL_L(R)_5_1	125	126	A7r, rostral area 7		parietal
		SPL_L(R)_5_2	127	128	A7c, caudal area 7		parietal
		SPL_L(R)_5_3	129	130	A5l, lateral area 5		parietal
		SPL_L(R)_5_4	131	132	A7pc, postcentral area 7		central
		SPL_L(R)_5_5	133	134	A7ip, intraparietal area 7(hIP3)		parietal
	IPL, Inferior Parietal Lobule	IPL_L(R)_6_1	135	136	A39c, caudal area 39(PGp)		parietal
		IPL_L(R)_6_2	137	138	A39rd, rostrodorsal area 39(Hip3)		parietal
		IPL_L(R)_6_3	139	140	A40rd, rostrodorsal area 40(PFt)		parietal
		IPL_L(R)_6_4	141	142	A40c, caudal area 40(PFm)		parietal
		IPL_L(R)_6_5	143	144	A39rv, rostroventral area 39(PGa)		parietal
		IPL_L(R)_6_6	145	146	A40rv, rostroventral area 40(PFop)		parietal
	Pcun, Precuneus	PCun_L(R)_4_1	147	148	A7m, medial area 7(PEp)		parietal
		PCun_L(R)_4_2	149	150	A5m, medial area 5(PEm)		parietal
		PCun_L(R)_4_3	151	152	dmPOS, dorsomedial parietooccipital sulcus(PEr)		parietal
		PCun_L(R)_4_4	153	154	A31, area 31 (Lc1)		parietal
	PoG, Postcentral Gyrus	PoG_L(R)_4_1	155	156	A1/2/3ulhf, area 1/2/3(upper limb, head and face region)		central
		PoG_L(R)_4_2	157	158	A1/2/3tonIa, area 1/2/3(tongue and larynx region)		central
		PoG_L(R)_4_3	159	160	A2, area 2		parietal
		PoG_L(R)_4_4	161	162	A1/2/3tru, area1/2/3(trunk region)		central
Insular Lobe	INS, Insular Gyrus	INS_L(R)_6_1	163	164	G, hypergranular insula		posterior insula
		INS_L(R)_6_2	165	166	vIa, ventral agranular insula		anterior insula
		INS_L(R)_6_3	167	168	dIa, dorsal agranular insula		anterior insula
		INS_L(R)_6_4	169	170	vId/vIg, ventral dysgranular and granular insula		anterior insula
		INS_L(R)_6_5	171	172	dIg, dorsal granular insula		anterior insula
		INS_L(R)_6_6	173	174	dId, dorsal dysgranular insula		anterior insula
Limbic Lobe	CG, Cingulate Gyrus	CG_L(R)_7_1	175	176	A23d, dorsal area 23		parietal
		CG_L(R)_7_2	177	178	A24rv, rostroventral area 24		frontal parasagittal
		CG_L(R)_7_3	179	180	A32p, pregenual area 32		frontal parasagittal
		CG_L(R)_7_4	181	182	A23v, ventral area 23		occipital
		CG_L(R)_7_5	183	184	A24cd, caudodorsal area 24		frontal parasagittal
		CG_L(R)_7_6	185	186	A23c, caudal area 23		central
		CG_L(R)_7_7	187	188	A32sg, subgenual area 32		frontal parasagittal
Occipital Lobe	MVOcC, MedioVentral Occipital Cortex	MVOcC _L(R)_5_1	189	190	cLinG, caudal lingual gyrus		occipital
		MVOcC _L(R)_5_2	191	192	rCunG, rostral cuneus gyrus		occipital
		MVOcC _L(R)_5_3	193	194	cCunG, caudal cuneus gyrus		occipital
		MVOcC _L(R)_5_4	195	196	rLinG, rostral lingual gyrus		occipital
		MVOcC _L(R)_5_5	197	198	vmPOS,ventromedial parietooccipital sulcus		occipital
	LOcC, lateral Occipital Cortex	LOcC_L(R)_4_1	199	200	mOccG, middle occipital gyrus		occipital
		LOcC _L(R)_4_2	201	202	V5/MT+, area V5/MT+		occipital
		LOcC _L(R)_4_3	203	204	OPC, occipital polar cortex		occipital
		LOcC_L(R)_4_4	205	206	iOccG, inferior occipital gyrus		occipital
		LOcC _L(R)_2_1	207	208	msOccG, medial superior occipital gyrus		occipital
		LOcC _L(R)_2_2	209	210	lsOccG, lateral superior occipital gyrus		occipital
Subcortical Nuclei	Amyg, Amygdala	Amyg_L(R)_2_1	211	212	mAmyg, medial amygdala		amygdala
		Amyg_L(R)_2_2	213	214	lAmyg, lateral amygdala		amygdala
	Hipp, Hippocampus	Hipp_L(R)_2_1	215	216	rHipp, rostral hippocampus		hippocampus
		Hipp_L(R)_2_2	217	218	cHipp, caudal hippocampus		hippocampus
	BG, Basal Ganglia	BG_L(R)_6_1	219	220	vCa, ventral caudate		frontal periventricular
		BG_L(R)_6_2	221	222	GP, globus pallidus		frontal periventricular
		BG_L(R)_6_3	223	224	NAC, nucleus accumbens		frontal periventricular
		BG_L(R)_6_4	225	226	vmPu, ventromedial putamen		frontal periventricular
		BG_L(R)_6_5	227	228	dCa, dorsal caudate		frontal periventricular
		BG_L(R)_6_6	229	230	dlPu, dorsolateral putamen		frontal periventricular
	Tha, Thalamus	Tha_L(R)_8_1	231	232	mPFtha, medial pre-frontal thalamus		not defined
		Tha_L(R)_8_2	233	234	mPMtha, pre-motor thalamus		not defined
		Tha_L(R)_8_3	235	236	Stha, sensory thalamus		not defined
		Tha_L(R)_8_4	237	238	rTtha, rostral temporal thalamus		not defined
		Tha_L(R)_8_5	239	240	PPtha, posterior parietal thalamus		not defined
		Tha_L(R)_8_6	241	242	Otha, occipital thalamus		not defined
		Tha_L(R)_8_7	243	244	cTtha, caudal temporal thalamus		not defined
		Tha_L(R)_8_8	245	246	lPFtha, lateral pre-frontal thalamus		not defined
* Columns A-G are provided by the Brainnetome atlas library at https://atlas.brainnetome.org/bnatlas.html
